# Sperm from infertile, oligozoospermic men have elevated mutation rates

**DOI:** 10.1101/2024.08.22.24312232

**Authors:** Jason Kunisaki, Michael E. Goldberg, Suchita Lulla, Thomas Sasani, Laurel Hiatt, Thomas J. Nicholas, Lihua Liu, Elizabeth Torres-Arce, Yixuan Guo, Emma James, Joshua J Horns, Joemy M Ramsay, Qi Chen, James M Hotaling, Kenneth I Aston, Aaron R. Quinlan

## Abstract

Male infertility is associated with elevated rates of aneuploidy and DNA breaks in spermatozoa and germline precursors. This common condition is not well understood and is associated with poor individual and familial somatic health relative to fertile men. To further understand the extent and source of genome instability, we used error-corrected duplex DNA sequencing to test whether the impaired spermatogenesis and relatively poorer health of oligozoospermic men are linked to elevated single nucleotide *de novo* mutation frequencies in their sperm and blood, respectively. We observed a significant 1.34 to 2.01-fold increase in age-adjusted sperm mutation frequencies in infertile, oligozoospermic men. Conversely, consistently elevated mutation frequencies in the blood of oligozoospermic men were not found. Gain-of-function mutations linked to clonal spermatogenesis and Mendelian disorders accumulate with age at a similar rate in normozoospermic and oligozoospermic men. These results implicate germline hypermutation as a hallmark feature of oligozoospermia and point to age-independent processes affecting spermatogonial stem cell biology that may underlie spermatogenic impairment before and after puberty. Our findings also underscore the importance of investigating tissue-specific mechanisms driving the association between reduced reproductive and somatic health in infertile men.
