## Supplementary Table 1 - Gene list for "Sperm from infertile, oligozoospermic men have elevated mutation rates"

gene	is_pae	cancer_infertility	sperm_production	dna_repair	dna_repair_process
AKT3	FALSE	FALSE	FALSE	FALSE	None
APC	FALSE	TRUE	FALSE	TRUE	damage_response
APOA1	FALSE	FALSE	TRUE	FALSE	None
AR	FALSE	TRUE	TRUE	FALSE	None
ATM	FALSE	TRUE	FALSE	TRUE	DSB
AURKC	FALSE	FALSE	TRUE	FALSE	None
BRAF	TRUE	FALSE	FALSE	FALSE	None
BRCA1	FALSE	TRUE	FALSE	TRUE	DSB
BRCA2	FALSE	TRUE	FALSE	TRUE	DSB, NER
CBL	TRUE	FALSE	TRUE	FALSE	None
CDC14A	FALSE	FALSE	FALSE	FALSE	None
CDKN2A	FALSE	TRUE	FALSE	FALSE	None
CTNNB1	FALSE	TRUE	FALSE	FALSE	None
DAZL	FALSE	FALSE	TRUE	FALSE	None
DCAF12L1	FALSE	FALSE	TRUE	FALSE	None
DDX3Y	FALSE	FALSE	TRUE	FALSE	None
DICER1	FALSE	TRUE	FALSE	FALSE	None
DMRT1	FALSE	FALSE	TRUE	FALSE	None
DNMT3A	FALSE	TRUE	TRUE	FALSE	None
ERCC1	TRUE	TRUE	TRUE	TRUE	NER, DSB, MMR
ESR1	FALSE	TRUE	FALSE	FALSE	None
EXO1	FALSE	FALSE	FALSE	TRUE	MMR
FANCA	FALSE	FALSE	TRUE	TRUE	crosslink
FANCI	FALSE	FALSE	FALSE	TRUE	crosslink
FANCM	FALSE	FALSE	TRUE	TRUE	crosslink, DSB
FGFR2	TRUE	FALSE	FALSE	FALSE	None
FGFR3	TRUE	TRUE	FALSE	FALSE	None
H3-3A	FALSE	TRUE	FALSE	FALSE	None
H3-3B	FALSE	TRUE	FALSE	FALSE	None
HNRNPA1	FALSE	FALSE	FALSE	FALSE	None
HNRNPK	FALSE	FALSE	FALSE	FALSE	None
HRAS	TRUE	FALSE	FALSE	FALSE	None
KIT	FALSE	TRUE	TRUE	FALSE	None
KLHL10	FALSE	FALSE	TRUE	FALSE	None
KRAS	TRUE	FALSE	FALSE	FALSE	None
LIG4	FALSE	TRUE	FALSE	TRUE	DSB, SSB, NER
M1AP	FALSE	FALSE	TRUE	FALSE	None
MAP2K1	TRUE	FALSE	FALSE	FALSE	None
MAP2K2	TRUE	FALSE	FALSE	FALSE	None
MEI1	FALSE	FALSE	FALSE	FALSE	None
MLH1	FALSE	TRUE	TRUE	TRUE	MMR, DSB
MLH3	FALSE	TRUE	TRUE	TRUE	MMR
MPG	FALSE	FALSE	FALSE	TRUE	BER
MRE11	FALSE	FALSE	FALSE	TRUE	DSB
MSH2	FALSE	FALSE	TRUE	TRUE	MMR, DSB
MSH3	FALSE	FALSE	FALSE	TRUE	MMR
MSH4	FALSE	FALSE	TRUE	TRUE	MMR
MSH5	FALSE	FALSE	FALSE	TRUE	MMR
MSH6	FALSE	FALSE	TRUE	TRUE	MMR
MUTYH	FALSE	FALSE	FALSE	TRUE	BER, MMR
NF1	TRUE	FALSE	FALSE	FALSE	None
NME1	FALSE	FALSE	FALSE	FALSE	None
NR5A1	FALSE	FALSE	TRUE	FALSE	None
OGG1	FALSE	FALSE	TRUE	FALSE	BER, NER, DSB
PIWIL1	FALSE	FALSE	TRUE	FALSE	None
PIWIL2	FALSE	FALSE	TRUE	FALSE	None
PIWIL3	FALSE	FALSE	TRUE	FALSE	None
PIWIL4	FALSE	FALSE	TRUE	FALSE	None
PKD1	FALSE	FALSE	FALSE	FALSE	None
PMS1	FALSE	FALSE	FALSE	TRUE	MMR
PMS2	FALSE	TRUE	FALSE	TRUE	MMR
PNLDC1	FALSE	FALSE	TRUE	FALSE	None
POLD1	FALSE	FALSE	FALSE	TRUE	NER, BER
POLE	FALSE	FALSE	FALSE	TRUE	BER, NER
PPM1D	FALSE	TRUE	FALSE	TRUE	damage_response
PRKACA	FALSE	TRUE	TRUE	FALSE	None
PTCH1	FALSE	TRUE	TRUE	FALSE	None
PTPN11	TRUE	FALSE	FALSE	TRUE	damage_response
RAD51	FALSE	FALSE	TRUE	TRUE	DSB
RAF1	TRUE	FALSE	FALSE	FALSE	None
RAG1	FALSE	TRUE	FALSE	TRUE	VDJ_recomb
RB1	FALSE	TRUE	TRUE	FALSE	None
RBM5	FALSE	FALSE	FALSE	FALSE	None
RET	TRUE	TRUE	FALSE	FALSE	None
SMAD4	FALSE	TRUE	TRUE	FALSE	None
SOS1	TRUE	FALSE	FALSE	FALSE	None
STAG3	FALSE	FALSE	TRUE	FALSE	None
STAT3	FALSE	TRUE	FALSE	FALSE	None
STK11	FALSE	TRUE	TRUE	TRUE	damage_response
STK17A	FALSE	FALSE	FALSE	FALSE	None
SYCP2	FALSE	FALSE	TRUE	FALSE	None
SYCP3	FALSE	FALSE	TRUE	FALSE	None
TDRD9	FALSE	FALSE	TRUE	FALSE	None
TEX11	FALSE	TRUE	TRUE	FALSE	None
TEX14	FALSE	FALSE	TRUE	FALSE	None
TEX15	FALSE	TRUE	TRUE	TRUE	DSB
TSHR	FALSE	TRUE	FALSE	FALSE	None
USP26	FALSE	FALSE	FALSE	FALSE	None
USP9Y	FALSE	FALSE	TRUE	FALSE	None
VHL	FALSE	TRUE	FALSE	FALSE	None
WT1	FALSE	TRUE	TRUE	FALSE	None
XPA	FALSE	TRUE	FALSE	TRUE	NER, BER
XRCC1	FALSE	TRUE	FALSE	TRUE	BER, DSB, SSB
neutral_region	FALSE	FALSE	FALSE	FALSE	None
