## Supplementary Table 2 - Longitudinal donors for "Sperm from infertile, oligozoospermic men have elevated mutation rates"

Donor	Tissue	In study?	Collection Date	sperm_concentration	avgMotil	avgTotSperm	avgTMC	avgProgMotil	avgVital
NL5	Sperm_DNA	Yes	collection date 1	9.7	34	34.9	6.6	19	41
NL5	Sperm_DNA	No	collection date 2 (2 weeks later)	32	80	112	76.2	68	65
NL10	Sperm_DNA	Yes	collection date 1	9	58	58.5	27.5	47	24
NL10	Sperm_DNA	No	collection date 2 (3 weeks later)	22.6	42	126.7	39.3	31	17
