## Supplementary Table 3 - Duplex bases removed for "Sperm from infertile, oligozoospermic men have elevated mutation rates"

project_id	mean_fraction_removed	sd_fraction_removed	range	n_samples
Normozoospermic (200ng)	0.236967017558521	0.00324778529822802	0.228332201153775-0.246970250589244	47
Normozoospermic 200ng Reprepped	0.239186455254936	0.00519666954774397	0.232359441141274-0.249369074991162	9
Normozoospermic 500ng Replicate	0.239534965424169	0.00410659717791451	0.232650608472188-0.246133350502671	10
Oligozoospermic (200ng)	0.232759190799885	0.00446107245780385	0.226736389658032-0.24473230619269	24
Oligozoospermic 200ng Replicate	0.22627077246838	0.00145246144580911	0.224757558700729-0.228872783809386	6
