## Supplementary Table 4 - Mutations removed for "Sperm from infertile, oligozoospermic men have elevated mutation rates"

project_id	mean_fraction_removed	sd_fraction_removed	range	n_samples
Normozoospermic (200ng)	0.824048173844947	0.0732591791559678	0.655959031657356-0.928333333333333	47
Normozoospermic 200ng Reprepped	0.816061775951298	0.0638603817742981	0.724860335195531-0.889411764705882	9
Normozoospermic 500ng Replicate	0.748311375211957	0.0876790660574491	0.639161755075311-0.848800834202294	10
Oligozoospermic (200ng)	0.846005909395009	0.0445653907071643	0.772594752186589-0.929245283018868	24
Oligozoospermic 200ng Replicate	0.798915427094858	0.044637759958227	0.739466895958727-0.860054347826087	6
