## Supplementary Table 8 - PAE var list for "Sperm from infertile, oligozoospermic men have elevated mutation rates"

gene	cDNA_change	protien_change	chr	start	stop	ref	alt	spdi	preferred name	citation	notes	evidence for selfish selection	paper
FGFR2	c.755C>G	p.Ser252Trp	chr10	121520162	121520163	G	C	NC_000010.11:g.121520163G>C	NM_000141.5(FGFR2):c.755C>G (p.Ser252Trp)	https://genome.cshlp.org/content/28/12/1779.full.pdf+html	Supplementary Table 1	yes
FGFR2	c.755C>T	p.Ser252Trp	chr10	121520162	121520163	G	A	NC_000010.11:121520162:G:A	NM_000141.5(FGFR2):c.755C>T (p.Ser252Leu)	https://genome.cshlp.org/content/28/12/1779.full.pdf+html	Supplementary Table 1	yes
FGFR2	c.758C>G	p.Pro253Arg	chr10	121520159	121520160	G	C	NC_000010.11:g.121520160G>C	NM_000141.5(FGFR2):c.758C>G (p.Pro253Arg)	https://genome.cshlp.org/content/28/12/1779.full.pdf+html	Supplementary Table 1	yes
FGFR2	c.870G>T	p.Trp290Cys	chr10	121520047	121520048	C	A	NC_000010.11:g.121520048C>A	NM_000141.5(FGFR2):c.870G>T (p.Trp290Cys)	https://genome.cshlp.org/content/28/12/1779.full.pdf+html	Supplementary Table 1	yes
FGFR2	c.1019A>G	p.Tyr340Cys	chr10	121517383	121517384	T	C	NC_000010.11:121517384:T:C	NM_000141.5(FGFR2):c.1019A>G (p.Tyr340Cys)	https://genome.cshlp.org/content/28/12/1779.full.pdf+html	Supplementary Table 1	yes
FGFR2	c.1024T>A	p.Cys342Ser	chr10	121517378	121517379	A	T	NC_000010.11:g.121517379A>T	NM_000141.5(FGFR2):c.1024T>A (p.Cys342Ser)	https://genome.cshlp.org/content/28/12/1779.full.pdf+html	Supplementary Table 1	yes
FGFR3	c.742C>T	p.Arg248Cys	chr4	1801836	1801837	C	T	NC_000004.12:g.1801837C>T	NM_000142.5(FGFR3):c.742C>T (p.Arg248Cys)	https://genome.cshlp.org/content/28/12/1779.full.pdf+html	Supplementary Table 1	yes
FGFR3	c.1118A>G	p.Tyr373Cys	chr4	1804371	1804372	A	G	NC_000004.12:g.1804372A>G	NM_000142.5(FGFR3):c.1118A>G (p.Tyr373Cys)	https://genome.cshlp.org/content/28/12/1779.full.pdf+html	Supplementary Table 1	yes
FGFR3	c.1138G>A	p.Gly380Arg	chr4	1804391	1804392	G	A	NC_000004.12:g.1804392G>A	NM_000142.5(FGFR3):c.1138G>A (p.Gly380Arg)	https://genome.cshlp.org/content/28/12/1779.full.pdf+html	Supplementary Table 1	yes
FGFR3	c.1138G>C	p.Gly380Arg	chr4	1804391	1804392	G	C	NC_000004.12:1804392:G:C	NM_000142.5(FGFR3):c.1138G>C (p.Gly380Arg)	https://genome.cshlp.org/content/28/12/1779.full.pdf+html	Supplementary Table 1	yes
HRAS	c.37G>C	p.Gly13Arg	chr11	534285	534286	C	G	NC_000011.10:534286:C:G	NM_005343.4(HRAS):c.37G>C (p.Gly13Arg)	https://genome.cshlp.org/content/28/12/1779.full.pdf+html	Supplementary Table 1	yes
KRAS	c.182A>G	p.Gln61Arg	chr12	25227341	25227342	T	C	NC_000012.12:g.25227342T>C	NM_004985.5(KRAS):c.182A>G (p.Gln61Arg)	https://genome.cshlp.org/content/28/12/1779.full.pdf+html	Supplementary Table 1	yes
PTPN11	c.181G>T	p.Asp61Tyr	chr12	112450360	112450361	G	T	NC_000012.12:g.112450361G>T	NM_002834.5(PTPN11):c.181G>T (p.Asp61Tyr)	https://genome.cshlp.org/content/28/12/1779.full.pdf+html	Supplementary Table 1	yes
PTPN11	c.215C>T	p.Ala72Val	chr12	112450394	112450395	C	T	NC_000012.12:g.112450395C>T	NM_002834.5(PTPN11):c.215C>T (p.Ala72Val)	https://genome.cshlp.org/content/28/12/1779.full.pdf+html	Supplementary Table 1	yes
PTPN11	c.922A>G	p.Asn308Asp	chr12	112477718	112477719	A	G	NC_000012.12:112477719:A:G	NM_002834.5(PTPN11):c.922A>G (p.Asn308Asp)	https://genome.cshlp.org/content/28/12/1779.full.pdf+html	Supplementary Table 1	yes
RET	c.2753T>C	p.Met918Thr	chr10	43121967	43121968	T	C	NC_000010.11:g.43121968T>C	NM_020975.6(RET):c.2753T>C (p.Met918Thr)	https://genome.cshlp.org/content/28/12/1779.full.pdf+html	Supplementary Table 1	yes
FGFR3	c.1948A>G	p.Lys650Glu	chr4	1806161	1806162	A	G	NC_000004.12:g.1806162A>G	NM_000142.5(FGFR3):c.1948A>G (p.Lys650Glu)	https://genome.cshlp.org/content/28/12/1779.full.pdf+html	Supplementary Table 1
HRAS	c.182A>G	p.Gln61Arg	chr11	533873	533874	T	C	NC_000011.10:g.533874T>C	NM_005343.4(HRAS):c.182A>G (p.Gln61Arg)	https://www.ncbi.nlm.nih.gov/pmc/articles/PMC2817493/#SD3
HRAS	c.181C>A	p.Gln61Lys	chr11	533874	533875	G	T	NC_000011.10:533875:G:T	NM_005343.4(HRAS):c.181C>A (p.Gln61Lys)	https://www.ncbi.nlm.nih.gov/pmc/articles/PMC2817493/#SD3
FGFR3	c.1949A>C	p.Lys650Thr	chr4	1806162	1806163	A	C	NC_000004.12:g.1806163A>C	NM_000142.5(FGFR3):c.1949A>C (p.Lys650Thr)	https://www.ncbi.nlm.nih.gov/pmc/articles/PMC2817493/#SD3
FGFR3	c.1949A>T	p.Lys650Met	chr4	1806162	1806163	A	T	NC_000004.12:g.1806163A>T	NM_000142.5(FGFR3):c.1949A>T (p.Lys650Met)	https://www.ncbi.nlm.nih.gov/pmc/articles/PMC2817493/#SD3
FGFR3	c.1950G>C	p.Lys650Asn	chr4	1806163	1806164	G	C	NC_000004.12:g.1806164G>C	NM_000142.5(FGFR3):c.1950G>C (p.Lys650Asn)	https://www.ncbi.nlm.nih.gov/pmc/articles/PMC2817493/#SD3
FGFR3	c.1950G>T	p.Lys650Asn	chr4	1806163	1806164	G	T	NC_000004.12:g.1806164G>T	NM_000142.5(FGFR3):c.1950G>T (p.Lys650Asn)	https://www.ncbi.nlm.nih.gov/pmc/articles/PMC2817493/#SD3
FGFR3	c.1948A>C	p.Lys650Gln	chr4	1806161	1806162	A	C	NC_000004.12:g.1806162A>C	NM_000142.5(FGFR3):c.1948A>C (p.Lys650Gln)	https://www.ncbi.nlm.nih.gov/pmc/articles/PMC2817493/#SD3
HRAS	c.34G>A	p.Gly12Ser	chr11	534288	534289	C	T	NC_000011.10:g.534289C>T	NM_005343.4(HRAS):c.34G>A (p.Gly12Ser)	https://www.pnas.org/doi/10.1073/pnas.1311381110
HRAS	c.34G>C	p.Gly12Arg	chr11	534288	534289	C	G	NC_000011.10:g.534289C>G	NM_005343.4(HRAS):c.34G>C (p.Gly12Arg)	https://www.pnas.org/doi/10.1073/pnas.1311381110
HRAS	c.34G>T	p.Gly12Cys	chr11	534288	534289	C	A	NC_000011.10:g.534289C>A	NM_005343.4(HRAS):c.34G>T (p.Gly12Cys)	https://www.pnas.org/doi/10.1073/pnas.1311381110
HRAS	c.35G>A	p.Gly13Asp	chr11	524287	534288	C	T	NC_000011.10:g.534288C>T	NM_005343.4(HRAS):c.35G>A (p.Gly12Asp)	https://www.pnas.org/doi/10.1073/pnas.1311381110
HRAS	c.35G>T	p.Gly12Val	chr11	524287	534288	C	A	NC_000011.10:g.534288C>A	NM_005343.4(HRAS):c.35G>T (p.Gly12Val)	https://www.pnas.org/doi/10.1073/pnas.1311381110
BRAF	c.1207C>G	p.Pro403Ala	chr7	140783127	140783128	G	C	NC_000007.14:g.140783128G>C	NM_004333.6(BRAF):c.1207C>G (p.Pro403Ala)	https://pubmed.ncbi.nlm.nih.gov/30355600/	converted from hg19 to hg38
BRAF	c.1406G>C	p.Gly469Ala	chr7	140781601	140781602	C	G	NC_000007.14:g.140781602C>G	NM_004333.6(BRAF):c.1406G>C (p.Gly469Ala)	https://pubmed.ncbi.nlm.nih.gov/30355600/	converted from hg19 to hg38
BRAF			chr7	140749395	140749396	T	G			https://pubmed.ncbi.nlm.nih.gov/30355600/	converted from hg19 to hg38
BRAF			chr7	140739813	140739814	G	T			https://pubmed.ncbi.nlm.nih.gov/30355600/	converted from hg19 to hg38
FGFR2			chr10	121520162	121520163	G	C			https://pubmed.ncbi.nlm.nih.gov/30355600/	converted from hg19 to hg38
FGFR2			chr10	121520159	121520160	G	C			https://pubmed.ncbi.nlm.nih.gov/30355600/	converted from hg19 to hg38
FGFR2			chr10	121520090	121520091	A	C			https://pubmed.ncbi.nlm.nih.gov/30355600/	converted from hg19 to hg38
FGFR2			chr10	121520051	121520052	T	G			https://pubmed.ncbi.nlm.nih.gov/30355600/	converted from hg19 to hg38
FGFR2			chr10	121520047	121520048	C	A			https://pubmed.ncbi.nlm.nih.gov/30355600/	converted from hg19 to hg38
FGFR2			chr10	121520047	121520048	C	G			https://pubmed.ncbi.nlm.nih.gov/30355600/	converted from hg19 to hg38
FGFR2			chr10	121515288	121515289	G	C			https://pubmed.ncbi.nlm.nih.gov/30355600/	converted from hg19 to hg38
FGFR3			chr4	1803791	1803792	C	T			https://pubmed.ncbi.nlm.nih.gov/30355600/	converted from hg19 to hg38
FGFR3			chr4	1805643	1805644	C	A			https://pubmed.ncbi.nlm.nih.gov/30355600/	converted from hg19 to hg38
FGFR3			chr4	1805643	1805644	C	G			https://pubmed.ncbi.nlm.nih.gov/30355600/	converted from hg19 to hg38
FGFR3			chr4	1805760	1805761	G	A			https://pubmed.ncbi.nlm.nih.gov/30355600/	converted from hg19 to hg38
KRAS			chr12	25245349	25245350	C	G			https://pubmed.ncbi.nlm.nih.gov/30355600/	converted from hg19 to hg38
KRAS			chr12	25245349	25245350	C	T			https://pubmed.ncbi.nlm.nih.gov/30355600/	converted from hg19 to hg38
KRAS			chr12	25227347	25227348	G	C			https://pubmed.ncbi.nlm.nih.gov/30355600/	converted from hg19 to hg38
KRAS			chr12	25227347	25227348	G	T			https://pubmed.ncbi.nlm.nih.gov/30355600/	converted from hg19 to hg38
KRAS			chr12	25227341	25227342	T	C			https://pubmed.ncbi.nlm.nih.gov/30355600/	converted from hg19 to hg38
MAP2K1			chr15	66435116	66435117	G	C			https://pubmed.ncbi.nlm.nih.gov/30355600/	converted from hg19 to hg38
PTPN11			chr12	112450392	112450393	T	G			https://pubmed.ncbi.nlm.nih.gov/30355600/	converted from hg19 to hg38
PTPN11			chr12	112450393	112450394	G	C			https://pubmed.ncbi.nlm.nih.gov/30355600/	converted from hg19 to hg38
PTPN11			chr12	112450394	112450395	C	A			https://pubmed.ncbi.nlm.nih.gov/30355600/	converted from hg19 to hg38
PTPN11			chr12	112450394	112450395	C	G			https://pubmed.ncbi.nlm.nih.gov/30355600/	converted from hg19 to hg38
PTPN11			chr12	112450394	112450395	C	T			https://pubmed.ncbi.nlm.nih.gov/30355600/	converted from hg19 to hg38
PTPN11			chr12	112450397	112450398	C	T			https://pubmed.ncbi.nlm.nih.gov/30355600/	converted from hg19 to hg38
PTPN11			chr12	112450406	112450407	A	C			https://pubmed.ncbi.nlm.nih.gov/30355600/	converted from hg19 to hg38
PTPN11			chr12	112450406	112450407	A	T			https://pubmed.ncbi.nlm.nih.gov/30355600/	converted from hg19 to hg38
PTPN11			chr12	112486531	112486532	G	A			https://pubmed.ncbi.nlm.nih.gov/30355600/	converted from hg19 to hg38
PTPN11			chr12	112486531	112486532	G	T			https://pubmed.ncbi.nlm.nih.gov/30355600/	converted from hg19 to hg38
PTPN11			chr12	112489103	112489104	C	A			https://pubmed.ncbi.nlm.nih.gov/30355600/	converted from hg19 to hg38
RET			chr10	43118457	43118458	G	C			https://pubmed.ncbi.nlm.nih.gov/30355600/	converted from hg19 to hg38
RET			chr10	43118457	43118458	G	T			https://pubmed.ncbi.nlm.nih.gov/30355600/	converted from hg19 to hg38
RET			chr10	43120164	43120165	G	T			https://pubmed.ncbi.nlm.nih.gov/30355600/	converted from hg19 to hg38
SOS1			chr2	39023150	39023151	T	G			https://pubmed.ncbi.nlm.nih.gov/30355600/	converted from hg19 to hg38
BRAF			chr7	140753354	140753355	C	G			https://pubmed.ncbi.nlm.nih.gov/30355600/	converted from hg19 to hg38
BRAF			chr7	140753331	140753332	T	G			https://pubmed.ncbi.nlm.nih.gov/30355600/	converted from hg19 to hg38
CBL			chr11	119278280	119278281	G	A			https://pubmed.ncbi.nlm.nih.gov/30355600/	converted from hg19 to hg38
FGFR2			chr10	121517350	121517351	G	C			https://pubmed.ncbi.nlm.nih.gov/30355600/	converted from hg19 to hg38
FGFR2			chr10	121517378	121517379	A	T			https://pubmed.ncbi.nlm.nih.gov/30355600/	converted from hg19 to hg38
FGFR2			chr10	121498519	121498520	A	C			https://pubmed.ncbi.nlm.nih.gov/30355600/	converted from hg19 to hg38
FGFR3			chr4	1806301	1806302	C	G			https://pubmed.ncbi.nlm.nih.gov/30355600/	converted from hg19 to hg38
MAP2K2			chr19	4110585	4110586	A	T			https://pubmed.ncbi.nlm.nih.gov/30355600/	converted from hg19 to hg38
NF1			chr17	31227245	31227246	G	A			https://pubmed.ncbi.nlm.nih.gov/30355600/	converted from hg19 to hg38
PTPN11			chr12	112450361	112450362	A	C			https://pubmed.ncbi.nlm.nih.gov/30355600/	converted from hg19 to hg38
PTPN11			chr12	112450361	112450362	A	G			https://pubmed.ncbi.nlm.nih.gov/30355600/	converted from hg19 to hg38
PTPN11			chr12	112453278	112453279	G	T			https://pubmed.ncbi.nlm.nih.gov/30355600/	converted from hg19 to hg38
PTPN11			chr12	112477650	112477651	T	G			https://pubmed.ncbi.nlm.nih.gov/30355600/	converted from hg19 to hg38
PTPN11			chr12	112477718	112477719	A	G			https://pubmed.ncbi.nlm.nih.gov/30355600/	converted from hg19 to hg38
PTPN11			chr12	112489085	112489086	A	G			https://pubmed.ncbi.nlm.nih.gov/30355600/	converted from hg19 to hg38
RAF1			chr3	12604199	12604200	G	A			https://pubmed.ncbi.nlm.nih.gov/30355600/	converted from hg19 to hg38
BRAF			chr7	140753295	140753296	C	G			https://pubmed.ncbi.nlm.nih.gov/30355600/	converted from hg19 to hg38
MAP2K1			chr15	66435112	66435113	A	C			https://pubmed.ncbi.nlm.nih.gov/30355600/	converted from hg19 to hg38
PTPN11			chr12	112450357	112450358	G	C			https://pubmed.ncbi.nlm.nih.gov/30355600/	converted from hg19 to hg38
RAF1			chr3	12604188	12604189	G	C			https://pubmed.ncbi.nlm.nih.gov/30355600/	converted from hg19 to hg38
