## Supplementary Table 10 - Probe intervals for "Sperm from infertile, oligozoospermic men have elevated mutation rates"

chr1	45330446	45330626	MUTYH
chr1	45331118	45333253	MUTYH
chr1	45333328	45333688	MUTYH
chr1	45334311	45334591	MUTYH
chr1	45338101	45338281	MUTYH
chr1	75806881	75807241	MSH4
chr1	75810632	75810872	MSH4
chr1	75814958	75815198	MSH4
chr1	75816279	75816639	MSH4
chr1	75822315	75822675	MSH4
chr1	75848122	75848362	MSH4
chr1	75867431	75867671	MSH4
chr1	75876848	75877088	MSH4
chr1	75878053	75878413	MSH4
chr1	75878920	75879200	MSH4
chr1	75879981	75880221	MSH4
chr1	75881168	75881448	MSH4
chr1	75883541	75883901	MSH4
chr1	75889190	75889430	MSH4
chr1	75890620	75890900	MSH4
chr1	75897814	75898174	MSH4
chr1	75899542	75899782	MSH4
chr1	84597127	84599527	neutral_region
chr1	100352889	100353069	CDC14A
chr1	100353687	100353927	CDC14A
chr1	100377463	100377703	CDC14A
chr1	100390658	100390898	CDC14A
chr1	100424141	100424381	CDC14A
chr1	100439845	100440085	CDC14A
chr1	100462586	100462946	CDC14A
chr1	100467885	100468165	CDC14A
chr1	226064275	226064395	H3-3A
chr1	226064435	226064555	H3-3A
chr1	226065536	226065712	H3-3A
chr1	226065752	226066016	H3-3A
chr1	226071273	226071393	H3-3A
chr1	241850326	241850686	EXO1
chr1	241852231	241852471	EXO1
chr1	241853279	241853559	EXO1
chr1	241857273	241857553	EXO1
chr1	241858432	241858792	EXO1
chr1	241878686	241879406	EXO1
chr1	241885230	241885590	EXO1
chr1	241889391	241889671	EXO1
chr1	243505173	243505413	AKT3
chr1	243512255	243512495	AKT3
chr1	243545433	243545673	AKT3
chr1	243552596	243553076	AKT3
chr1	243563584	243563984	AKT3
chr1	243572787	243573187	AKT3
chr1	243613585	243613825	AKT3
chr1	243615008	243615248	AKT3
chr1	243637476	243637876	AKT3
chr1	243645765	243646165	AKT3
chr1	243664707	243664947	AKT3
chr1	243695453	243695853	AKT3
chr1	243843057	243843237	AKT3
chr2	25234169	25234489	DNMT3A
chr2	25240236	25240516	DNMT3A
chr2	25240585	25240785	DNMT3A
chr2	25241494	25241774	DNMT3A
chr2	25243840	25244040	DNMT3A
chr2	25244496	25244696	DNMT3A
chr2	25245152	25245432	DNMT3A
chr2	25245942	25246374	DNMT3A
chr2	25247004	25247204	DNMT3A
chr2	25247530	25247810	DNMT3A
chr2	25282336	25282816	DNMT3A
chr2	25300071	25300311	DNMT3A
chr2	25313828	25314068	DNMT3A
chr2	38997159	38997519	SOS1
chr2	39006350	39006590	SOS1
chr2	39006932	39007292	SOS1
chr2	39010523	39010763	SOS1
chr2	39012057	39012417	SOS1
chr2	39013391	39013631	SOS1
chr2	39013788	39014068	SOS1
chr2	39014685	39014925	SOS1
chr2	39022477	39023317	SOS1
chr2	39023933	39024213	SOS1
chr2	39035141	39035565	SOS1
chr2	39051075	39051355	SOS1
chr2	39054538	39054898	SOS1
chr2	39056604	39056964	SOS1
chr2	39058598	39058878	SOS1
chr2	39067550	39067830	SOS1
chr2	40162767	40165167	neutral_region
chr2	47403117	47403477	MSH2
chr2	47408338	47408618	MSH2
chr2	47409993	47410473	MSH2
chr2	47412347	47412627	MSH2
chr2	47414203	47414483	MSH2
chr2	47416222	47416502	MSH2
chr2	47429661	47430021	MSH2
chr2	47445482	47445722	MSH2
chr2	47462952	47463232	MSH2
chr2	47466593	47466873	MSH2
chr2	47470893	47471133	MSH2
chr2	47474907	47475387	MSH2
chr2	47476289	47476649	MSH2
chr2	47478155	47478635	MSH2
chr2	47480603	47480963	MSH2
chr2	47790845	47791205	MSH6
chr2	47795798	47796158	MSH6
chr2	47798503	47801263	MSH6
chr2	47803312	47803792	MSH6
chr2	47804848	47805088	MSH6
chr2	47805542	47805782	MSH6
chr2	47806141	47806731	MSH6
chr2	74558656	74558936	M1AP
chr2	74559613	74559793	M1AP
chr2	74560081	74560361	M1AP
chr2	74562140	74562500	M1AP
chr2	74575368	74575648	M1AP
chr2	74576357	74576717	M1AP
chr2	74581580	74581940	M1AP
chr2	74606959	74607319	M1AP
chr2	74614876	74615236	M1AP
chr2	74639975	74640335	M1AP
chr2	189791735	189792015	PMS1
chr2	189795680	189796040	PMS1
chr2	189805583	189805823	PMS1
chr2	189843902	189844142	PMS1
chr2	189852576	189852856	PMS1
chr2	189853870	189855223	PMS1
chr2	189857404	189857584	PMS1
chr2	189863625	189864345	PMS1
chr2	189867724	189868004	PMS1
chr2	189873396	189873756	PMS1
chr3	9750215	9750495	OGG1
chr3	9750828	9751308	OGG1
chr3	9751679	9752039	OGG1
chr3	9754614	9754974	OGG1
chr3	9756406	9756686	OGG1
chr3	10141837	10142017	VHL
chr3	10142077	10142257	VHL
chr3	10146435	10146715	VHL
chr3	10149694	10149814	VHL
chr3	10149874	10150054	VHL
chr3	12584447	12584727	RAF1
chr3	12584774	12585327	RAF1
chr3	12585620	12585860	RAF1
chr3	12587524	12587704	RAF1
chr3	12590706	12590826	RAF1
chr3	12590886	12591066	RAF1
chr3	12591630	12591870	RAF1
chr3	12599629	12599869	RAF1
chr3	12604072	12604352	RAF1
chr3	12608704	12608984	RAF1
chr3	12609164	12609404	RAF1
chr3	12611886	12612126	RAF1
chr3	12618438	12618798	RAF1
chr3	16595349	16595469	DAZL
chr3	16596899	16597139	DAZL
chr3	16597425	16597545	DAZL
chr3	16597952	16598072	DAZL
chr3	16598385	16598525	DAZL
chr3	16598605	16598725	DAZL
chr3	36993485	36993725	MLH1
chr3	36996544	36996784	MLH1
chr3	37000884	37001124	MLH1
chr3	37004317	37004557	MLH1
chr3	37006907	37007147	MLH1
chr3	37011935	37012175	MLH1
chr3	37014368	37014608	MLH1
chr3	37017432	37017672	MLH1
chr3	37020246	37020526	MLH1
chr3	37028718	37028998	MLH1
chr3	37040120	37040360	MLH1
chr3	37042179	37042419	MLH1
chr3	37047421	37047781	MLH1
chr3	37048443	37048683	MLH1
chr3	37048840	37049080	MLH1
chr3	37050388	37050748	MLH1
chr3	41224446	41224833	CTNNB1
chr3	41225273	41225940	CTNNB1
chr3	41227140	41227420	CTNNB1
chr3	41233272	41233938	CTNNB1
chr3	41235663	41235903	CTNNB1
chr3	41236284	41236564	CTNNB1
chr3	50093657	50093937	RBM5
chr3	50099896	50100136	RBM5
chr3	50100448	50100688	RBM5
chr3	50103004	50103244	RBM5
chr3	50104158	50104398	RBM5
chr3	50110604	50110844	RBM5
chr3	50113283	50113643	RBM5
chr3	50117174	50117454	RBM5
chr3	50118252	50118532	RBM5
chr4	1801271	1801821	FGFR3
chr4	1801870	1802170	FGFR3
chr4	1802834	1803074	FGFR3
chr4	1803624	1803904	FGFR3
chr4	1804245	1804605	FGFR3
chr4	1804755	1805035	FGFR3
chr4	1805275	1806092	FGFR3
chr4	1806112	1806412	FGFR3
chr4	1806474	1806754	FGFR3
chr4	1806761	1807001	FGFR3
chr4	1807020	1807380	FGFR3
chr4	22386244	22388644	neutral_region
chr4	54699558	54699838	KIT
chr4	54703628	54703988	KIT
chr4	54725773	54726133	KIT
chr4	54727339	54727619	KIT
chr4	54727755	54728186	KIT
chr4	54729270	54729550	KIT
chr4	54731253	54731493	KIT
chr4	54731794	54732074	KIT
chr4	54733015	54733295	KIT
chr4	54736433	54736890	KIT
chr4	54737107	54737347	KIT
chr5	80670023	80670383	MSH3
chr5	80672182	80672422	MSH3
chr5	80672679	80672919	MSH3
chr5	80674915	80675195	MSH3
chr5	80678830	80679190	MSH3
chr5	80725389	80725629	MSH3
chr5	80728788	80729028	MSH3
chr5	80741386	80741626	MSH3
chr5	80744440	80744680	MSH3
chr5	80761472	80761752	MSH3
chr5	80767846	80768206	MSH3
chr5	80768739	80769099	MSH3
chr5	80775606	80775846	MSH3
chr5	80778658	80778898	MSH3
chr5	80787498	80787738	MSH3
chr5	80813522	80813802	MSH3
chr5	80854043	80854403	MSH3
chr5	80864737	80865017	MSH3
chr5	80873021	80873381	MSH3
chr5	112754809	112755089	APC
chr5	112766228	112766508	APC
chr5	112767109	112767469	APC
chr5	112775543	112775823	APC
chr5	112780706	112780986	APC
chr5	112792347	112792627	APC
chr5	112818895	112819415	APC
chr5	112821803	112822083	APC
chr5	112827037	112827317	APC
chr5	112827827	112828077	APC
chr5	112828774	112829054	APC
chr5	112834878	112835238	APC
chr5	112837474	112844219	APC
chr6	31740400	31740680	MSH5
chr6	31741084	31741364	MSH5
chr6	31742797	31743259	MSH5
chr6	31743824	31744104	MSH5
chr6	31744124	31744364	MSH5
chr6	31744473	31744653	MSH5
chr6	31745158	31745398	MSH5
chr6	31747319	31747499	MSH5
chr6	31753230	31753718	MSH5
chr6	31758089	31758369	MSH5
chr6	31758464	31758940	MSH5
chr6	31759017	31759257	MSH5
chr6	31759348	31759588	MSH5
chr6	31759700	31760293	MSH5
chr6	31760624	31760904	MSH5
chr6	31761103	31761343	MSH5
chr6	31761403	31761683	MSH5
chr6	31761746	31762026	MSH5
chr6	31762028	31762268	MSH5
chr6	151807838	151808378	ESR1
chr6	151842512	151842872	ESR1
chr6	151880593	151880833	ESR1
chr6	151944100	151944580	ESR1
chr6	152011585	152011865	ESR1
chr6	152060917	152061197	ESR1
chr6	152094296	152094656	ESR1
chr6	152098667	152099027	ESR1
chr6	155239014	155241414	neutral_region
chr6	159800285	159800465	PNLDC1
chr6	159800710	159800890	PNLDC1
chr6	159801029	159801269	PNLDC1
chr6	159803200	159803380	PNLDC1
chr6	159803886	159804166	PNLDC1
chr6	159804473	159804713	PNLDC1
chr6	159805913	159806153	PNLDC1
chr6	159808658	159808898	PNLDC1
chr6	159808946	159809226	PNLDC1
chr6	159809940	159810180	PNLDC1
chr6	159811623	159811863	PNLDC1
chr6	159813538	159813718	PNLDC1
chr6	159815881	159816121	PNLDC1
chr6	159816479	159816659	PNLDC1
chr6	159817040	159817220	PNLDC1
chr7	5978586	5978766	PMS2
chr7	5986949	5987069	PMS2
chr7	5989737	5990017	PMS2
chr7	5991895	5992135	PMS2
chr7	5995463	5995703	PMS2
chr7	5997254	5997494	PMS2
chr7	6002484	6002604	PMS2
chr7	11732774	11735174	neutral_region
chr7	43583166	43583286	STK17A
chr7	43595827	43596187	STK17A
chr7	43608188	43608468	STK17A
chr7	43619520	43619800	STK17A
chr7	43623506	43623978	STK17A
chr7	43624438	43624918	STK17A
chr7	100180614	100180734	STAG3
chr7	100182021	100182141	STAG3
chr7	100188854	100188974	STAG3
chr7	100205165	100205445	STAG3
chr7	100210918	100211278	STAG3
chr7	100211367	100211607	STAG3
chr7	100211715	100211955	STAG3
chr7	100213650	100213890	STAG3
chr7	100213919	100214039	STAG3
chr7	140734685	140734925	BRAF
chr7	140739739	140739859	BRAF
chr7	140739899	140740019	BRAF
chr7	140749212	140749332	BRAF
chr7	140749372	140749492	BRAF
chr7	140753210	140753454	BRAF
chr7	140754120	140754300	BRAF
chr7	140776820	140776940	BRAF
chr7	140777060	140777180	BRAF
chr7	140777913	140778153	BRAF
chr7	140781489	140781729	BRAF
chr7	140782949	140783069	BRAF
chr7	140783089	140783229	BRAF
chr7	140801346	140801486	BRAF
chr7	140801506	140801626	BRAF
chr7	140807891	140808131	BRAF
chr7	140808823	140808943	BRAF
chr7	140834500	140834620	BRAF
chr7	140834860	140834980	BRAF
chr8	22289767	22290007	PIWIL2
chr8	22290169	22290409	PIWIL2
chr8	22303935	22304295	PIWIL2
chr8	22304706	22304946	PIWIL2
chr8	22305851	22306091	PIWIL2
chr8	22307863	22308143	PIWIL2
chr8	22314258	22314498	PIWIL2
chr8	22314967	22315207	PIWIL2
chr8	22316169	22316409	PIWIL2
chr8	22318102	22318342	PIWIL2
chr8	22352845	22353325	PIWIL2
chr8	22354204	22354444	PIWIL2
chr8	22355285	22355565	PIWIL2
chr8	30841940	30849380	TEX15
chr8	30858569	30858929	TEX15
chr8	30859844	30860124	TEX15
chr8	30867203	30867563	TEX15
chr8	51513056	51515456	neutral_region
chr9	841775	841895	DMRT1
chr9	842015	842255	DMRT1
chr9	846871	847231	DMRT1
chr9	893813	894293	DMRT1
chr9	21968137	21968317	CDKN2A
chr9	21969674	21969854	CDKN2A
chr9	21970815	21971295	CDKN2A
chr9	21974612	21974892	CDKN2A
chr9	21994055	21994415	CDKN2A
chr9	23709463	23711863	neutral_region
chr9	83970066	83970426	HNRNPK
chr9	83970658	83970898	HNRNPK
chr9	83972728	83973088	HNRNPK
chr9	83973222	83973462	HNRNPK
chr9	83974433	83974673	HNRNPK
chr9	83975343	83975583	HNRNPK
chr9	83976903	83977143	HNRNPK
chr9	83977617	83977857	HNRNPK
chr9	83978133	83978253	HNRNPK
chr9	95449770	95450010	PTCH1
chr9	95453409	95453689	PTCH1
chr9	95456204	95456484	PTCH1
chr9	95457913	95458393	PTCH1
chr9	95467030	95467510	PTCH1
chr9	95468652	95469252	PTCH1
chr9	95469752	95469992	PTCH1
chr9	95475956	95476236	PTCH1
chr9	95476688	95476928	PTCH1
chr9	95477484	95477764	PTCH1
chr9	95477980	95478260	PTCH1
chr9	95478981	95479221	PTCH1
chr9	95479889	95480169	PTCH1
chr9	95480309	95480669	PTCH1
chr9	95481874	95482288	PTCH1
chr9	95485649	95485889	PTCH1
chr9	95506323	95506683	PTCH1
chr9	95516440	95516560	PTCH1
chr9	97684861	97685101	XPA
chr9	97686998	97687358	XPA
chr9	97689466	97689706	XPA
chr9	124482643	124483123	NR5A1
chr9	124491014	124491294	NR5A1
chr9	124492969	124493209	NR5A1
chr9	124499982	124500462	NR5A1
chr9	124500582	124500822	NR5A1
chr9	124503009	124503464	NR5A1
chr10	43100350	43100830	RET
chr10	43102225	43102705	RET
chr10	43105012	43105312	RET
chr10	43106293	43106653	RET
chr10	43108950	43109310	RET
chr10	43111096	43111576	RET
chr10	43116565	43116805	RET
chr10	43118306	43118486	RET
chr10	43119458	43119818	RET
chr10	43120002	43120282	RET
chr10	43121861	43122101	RET
chr10	43123599	43123879	RET
chr10	43124812	43125052	RET
chr10	121483630	121483870	FGFR2
chr10	121485323	121485603	FGFR2
chr10	121487269	121487509	FGFR2
chr10	121487912	121488192	FGFR2
chr10	121496447	121496807	FGFR2
chr10	121498430	121498670	FGFR2
chr10	121500746	121501026	FGFR2
chr10	121503725	121504005	FGFR2
chr10	121515038	121515398	FGFR2
chr10	121517251	121517559	FGFR2
chr10	121518615	121518895	FGFR2
chr10	121519894	121520254	FGFR2
chr10	121538513	121538793	FGFR2
chr10	121551194	121551554	FGFR2
chr10	121564418	121564658	FGFR2
chr10	121565331	121565811	FGFR2
chr10	128969037	128971437	neutral_region
chr11	532637	532757	HRAS
chr11	533298	533652	HRAS
chr11	533715	533995	HRAS
chr11	534154	534434	HRAS
chr11	32389018	32389298	WT1
chr11	32391858	32392178	WT1
chr11	32392550	32392870	WT1
chr11	32396192	32396472	WT1
chr11	32399876	32400116	WT1
chr11	32416395	32416635	WT1
chr11	32417495	32417735	WT1
chr11	32427887	32428127	WT1
chr11	32428418	32428698	WT1
chr11	32430414	32430654	WT1
chr11	32434610	32434910	WT1
chr11	32435030	32435270	WT1
chr11	36573189	36576549	RAG1
chr11	94459314	94459494	MRE11
chr11	94459554	94459674	MRE11
chr11	94460866	94461106	MRE11
chr11	94464036	94464156	MRE11
chr11	94464196	94464316	MRE11
chr11	94467733	94467973	MRE11
chr11	94470376	94470736	MRE11
chr11	94471486	94471606	MRE11
chr11	94471726	94471846	MRE11
chr11	94476226	94476466	MRE11
chr11	94478665	94478945	MRE11
chr11	94479597	94479837	MRE11
chr11	94485824	94485944	MRE11
chr11	94486064	94486184	MRE11
chr11	94490759	94491039	MRE11
chr11	94586968	94587328	PIWIL4
chr11	94589056	94589296	PIWIL4
chr11	94593439	94593719	PIWIL4
chr11	94595247	94595487	PIWIL4
chr11	94603900	94604140	PIWIL4
chr11	94607359	94607719	PIWIL4
chr11	94608514	94608754	PIWIL4
chr11	94616408	94616648	PIWIL4
chr11	94617890	94618170	PIWIL4
chr11	94619682	94620210	PIWIL4
chr11	94620812	94621052	PIWIL4
chr11	108227540	108227952	ATM
chr11	108229110	108229390	ATM
chr11	108235572	108235932	ATM
chr11	108317307	108317587	ATM
chr11	108319886	108320126	ATM
chr11	108321240	108321480	ATM
chr11	108325247	108325607	ATM
chr11	108325961	108326321	ATM
chr11	108327581	108327821	ATM
chr11	108328949	108329309	ATM
chr11	108330112	108330507	ATM
chr11	108334899	108335179	ATM
chr11	108335783	108336023	ATM
chr11	108343156	108343436	ATM
chr11	108345667	108345998	ATM
chr11	108347202	108347442	ATM
chr11	108353703	108353943	ATM
chr11	108354722	108354962	ATM
chr11	108365010	108365583	ATM
chr11	108510787	108513187	neutral_region
chr11	116835691	116836051	APOA1
chr11	116836111	116836531	APOA1
chr11	119206395	119206695	CBL
chr11	119232331	119232811	CBL
chr11	119271668	119271948	CBL
chr11	119273806	119274086	CBL
chr11	119274752	119275032	CBL
chr11	119275925	119276205	CBL
chr11	119277680	119277920	CBL
chr11	119278071	119278391	CBL
chr11	119278421	119278801	CBL
chr11	119298269	119298629	CBL
chr11	119299398	119299878	CBL
chr11	119307982	119308162	CBL
chr12	25209733	25209973	KRAS
chr12	25215360	25215640	KRAS
chr12	25225553	25225693	KRAS
chr12	25225713	25225833	KRAS
chr12	25227162	25227462	KRAS
chr12	25245154	25245454	KRAS
chr12	54280785	54280905	HNRNPA1
chr12	54281324	54281564	HNRNPA1
chr12	54281728	54281848	HNRNPA1
chr12	54281888	54282008	HNRNPA1
chr12	54282015	54282135	HNRNPA1
chr12	54282255	54282957	HNRNPA1
chr12	54283749	54283869	HNRNPA1
chr12	54283909	54284029	HNRNPA1
chr12	54284194	54284374	HNRNPA1
chr12	101729041	101729281	SYCP3
chr12	101731497	101731737	SYCP3
chr12	101733504	101733744	SYCP3
chr12	101734865	101735105	SYCP3
chr12	112446217	112446337	PTPN11
chr12	112446368	112446488	PTPN11
chr12	112450227	112450587	PTPN11
chr12	112453111	112453291	PTPN11
chr12	112453351	112453471	PTPN11
chr12	112454502	112454742	PTPN11
chr12	112472872	112473112	PTPN11
chr12	112477580	112477810	PTPN11
chr12	112477816	112477936	PTPN11
chr12	112477976	112478096	PTPN11
chr12	112481986	112482106	PTPN11
chr12	112482139	112482259	PTPN11
chr12	112486368	112486728	PTPN11
chr12	112488369	112488596	PTPN11
chr12	112488936	112489216	PTPN11
chr12	114115043	114117443	neutral_region
chr12	130342510	130342750	PIWIL1
chr12	130342925	130343165	PIWIL1
chr12	130345615	130346015	PIWIL1
chr12	130346237	130346717	PIWIL1
chr12	130348023	130348263	PIWIL1
chr12	130349097	130349577	PIWIL1
chr12	130349791	130350031	PIWIL1
chr12	130354400	130354800	PIWIL1
chr12	130354826	130355066	PIWIL1
chr12	130357397	130357637	PIWIL1
chr12	130361040	130361669	PIWIL1
chr12	130362681	130363267	PIWIL1
chr12	130366995	130367395	PIWIL1
chr12	130371049	130371658	PIWIL1
chr12	132635818	132636098	POLE
chr12	132637936	132638216	POLE
chr12	132639031	132639391	POLE
chr12	132641569	132641929	POLE
chr12	132642107	132643088	POLE
chr12	132657269	132657509	POLE
chr12	132657799	132658039	POLE
chr12	132659222	132659582	POLE
chr12	132660886	132661246	POLE
chr12	132661465	132661745	POLE
chr12	132663936	132664216	POLE
chr12	132664296	132664536	POLE
chr12	132665236	132665516	POLE
chr12	132667435	132667715	POLE
chr12	132668289	132669015	POLE
chr12	132673501	132673781	POLE
chr12	132675337	132675577	POLE
chr12	132675657	132675897	POLE
chr12	132676029	132676269	POLE
chr12	132676479	132676719	POLE
chr12	132677283	132677788	POLE
chr12	132679434	132679714	POLE
chr12	132679880	132680290	POLE
chr12	132680527	132680767	POLE
chr12	132687224	132687404	POLE
chr13	32336150	32341310	BRCA2
chr13	32344485	32344725	BRCA2
chr13	32356338	32356698	BRCA2
chr13	32357655	32358015	BRCA2
chr13	32362428	32362788	BRCA2
chr13	32363116	32363596	BRCA2
chr13	32370339	32370619	BRCA2
chr13	32370888	32371168	BRCA2
chr13	32379936	32380216	BRCA2
chr13	32394571	32395051	BRCA2
chr13	32396831	32397111	BRCA2
chr13	48342536	48342776	RB1
chr13	48345019	48345259	RB1
chr13	48347754	48347934	RB1
chr13	48348869	48349109	RB1
chr13	48359952	48360192	RB1
chr13	48368445	48368685	RB1
chr13	48373328	48373568	RB1
chr13	48376856	48377096	RB1
chr13	48379503	48379703	RB1
chr13	48379967	48380327	RB1
chr13	48381183	48381539	RB1
chr13	48452913	48453153	RB1
chr13	48456136	48456416	RB1
chr13	48459620	48459900	RB1
chr13	48463663	48463903	RB1
chr13	48464934	48465454	RB1
chr13	48473285	48473465	RB1
chr13	48476632	48476912	RB1
chr13	48477289	48477469	RB1
chr13	48479913	48480153	RB1
chr13	75803912	75806312	neutral_region
chr13	108208462	108211342	LIG4
chr14	45135925	45136645	FANCM
chr14	45136975	45137335	FANCM
chr14	45140550	45140790	FANCM
chr14	45159008	45159368	FANCM
chr14	45164282	45164642	FANCM
chr14	45170527	45170807	FANCM
chr14	45172992	45173272	FANCM
chr14	45175003	45177043	FANCM
chr14	45196059	45196659	FANCM
chr14	45198549	45199029	FANCM
chr14	74661755	74664155	neutral_region
chr14	75018764	75019044	MLH3
chr14	75022736	75023096	MLH3
chr14	75030482	75030762	MLH3
chr14	75032003	75032243	MLH3
chr14	75033334	75033574	MLH3
chr14	75046275	75049755	MLH3
chr14	81062063	81062303	TSHR
chr14	81068171	81068411	TSHR
chr14	81087871	81088111	TSHR
chr14	81092449	81092689	TSHR
chr14	81096553	81096793	TSHR
chr14	81108293	81108533	TSHR
chr14	81142865	81144425	TSHR
chr14	95091104	95091464	DICER1
chr14	95093782	95094262	DICER1
chr14	95095704	95096784	DICER1
chr14	95099717	95099997	DICER1
chr14	95103256	95104216	DICER1
chr14	95104978	95105338	DICER1
chr14	95105610	95105850	DICER1
chr14	95105952	95106312	DICER1
chr14	95107544	95107824	DICER1
chr14	95111246	95111526	DICER1
chr14	95112089	95112329	DICER1
chr14	95113018	95113298	DICER1
chr14	95115604	95115884	DICER1
chr14	95116334	95116814	DICER1
chr14	95117548	95117828	DICER1
chr14	95124132	95124732	DICER1
chr14	95129372	95129732	DICER1
chr14	95129985	95130265	DICER1
chr14	95131434	95131714	DICER1
chr14	95132416	95132776	DICER1
chr14	95133246	95133526	DICER1
chr14	103963007	103963247	TDRD9
chr14	103965263	103965623	TDRD9
chr14	103966630	103966910	TDRD9
chr14	103970461	103970701	TDRD9
chr14	103975291	103975651	TDRD9
chr14	103991072	103991312	TDRD9
chr14	103994269	103994681	TDRD9
chr14	103995688	103995868	TDRD9
chr14	103998556	103998796	TDRD9
chr14	104004166	104004406	TDRD9
chr14	104005199	104005479	TDRD9
chr14	104006291	104006925	TDRD9
chr14	104024504	104024744	TDRD9
chr14	104025490	104025850	TDRD9
chr14	104025971	104026211	TDRD9
chr14	104026569	104027049	TDRD9
chr15	40700992	40701272	RAD51
chr15	40701666	40701786	RAD51
chr15	40706115	40706355	RAD51
chr15	40708950	40709190	RAD51
chr15	40718732	40718972	RAD51
chr15	40728647	40728887	RAD51
chr15	40729429	40729709	RAD51
chr15	40729773	40730053	RAD51
chr15	40730975	40731255	RAD51
chr15	46089737	46092137	neutral_region
chr15	66434952	66435072	MAP2K1
chr15	66435192	66435312	MAP2K1
chr15	66436679	66436799	MAP2K1
chr15	66436819	66436959	MAP2K1
chr15	66443198	66443438	MAP2K1
chr15	66444591	66444771	MAP2K1
chr15	66481677	66481817	MAP2K1
chr15	66481837	66481957	MAP2K1
chr15	66484910	66485030	MAP2K1
chr15	66485150	66485270	MAP2K1
chr15	66487140	66487380	MAP2K1
chr15	66489125	66489365	MAP2K1
chr15	66489650	66489830	MAP2K1
chr15	66490437	66490557	MAP2K1
chr15	89247569	89247809	FANCI
chr15	89258620	89258860	FANCI
chr15	89260638	89260918	FANCI
chr15	89261523	89261939	FANCI
chr15	89263349	89263529	FANCI
chr15	89263824	89264104	FANCI
chr15	89264444	89264684	FANCI
chr15	89268322	89268602	FANCI
chr15	89273303	89273543	FANCI
chr15	89274096	89274376	FANCI
chr15	89276621	89276981	FANCI
chr15	89278610	89278850	FANCI
chr15	89281095	89281375	FANCI
chr15	89281680	89281920	FANCI
chr15	89283073	89283313	FANCI
chr15	89285017	89285297	FANCI
chr15	89290127	89290367	FANCI
chr15	89291543	89291783	FANCI
chr15	89292596	89293142	FANCI
chr15	89293735	89294095	FANCI
chr15	89294824	89295184	FANCI
chr15	89299703	89300063	FANCI
chr15	89300222	89300462	FANCI
chr15	89301264	89301504	FANCI
chr15	89303799	89303979	FANCI
chr15	89305038	89305495	FANCI
chr15	89305531	89305771	FANCI
chr15	89305920	89306280	FANCI
chr15	89307394	89307754	FANCI
chr15	89312818	89313058	FANCI
chr15	89314539	89314779	FANCI
chr15	89315215	89315455	FANCI
chr16	79322	79802	MPG
chr16	82974	83334	MPG
chr16	85287	85887	MPG
chr16	2090197	2090909	PKD1
chr16	2091029	2091149	PKD1
chr16	2091330	2091450	PKD1
chr16	2091570	2091690	PKD1
chr16	2091703	2092257	PKD1
chr16	2092416	2092656	PKD1
chr16	2092883	2093163	PKD1
chr16	51754103	51756503	neutral_region
chr16	89739395	89739635	FANCA
chr16	89739926	89740166	FANCA
chr16	89740715	89740955	FANCA
chr16	89742729	89743009	FANCA
chr16	89782934	89783174	FANCA
chr16	89784789	89785029	FANCA
chr16	89791329	89791609	FANCA
chr16	89791857	89792137	FANCA
chr16	89792389	89792629	FANCA
chr16	89795842	89796082	FANCA
chr16	89799079	89799319	FANCA
chr16	89799531	89799711	FANCA
chr16	89803180	89803420	FANCA
chr16	89805216	89805456	FANCA
chr16	89808210	89808450	FANCA
chr16	89810634	89810874	FANCA
chr17	31248974	31249214	NF1
chr17	31252849	31253089	NF1
chr17	31258283	31258423	NF1
chr17	31325736	31326336	NF1
chr17	31327429	31327909	NF1
chr17	31330217	31330577	NF1
chr17	41837849	41838209	KLHL10
chr17	41841707	41842427	KLHL10
chr17	41845014	41845854	KLHL10
chr17	41847195	41847475	KLHL10
chr17	41847818	41848418	KLHL10
chr17	42322208	42322568	STAT3
chr17	42322933	42323213	STAT3
chr17	42324892	42325132	STAT3
chr17	42326037	42326277	STAT3
chr17	42329348	42329851	STAT3
chr17	42331411	42331591	STAT3
chr17	42333599	42334110	STAT3
chr17	42337370	42337650	STAT3
chr17	42337690	42337930	STAT3
chr17	42338651	42338891	STAT3
chr17	42339241	42339481	STAT3
chr17	42345488	42345728	STAT3
chr17	42346501	42346781	STAT3
chr17	42348312	42348592	STAT3
chr17	43045681	43045881	BRCA1
chr17	43047553	43047793	BRCA1
chr17	43049037	43049277	BRCA1
chr17	43051000	43051180	BRCA1
chr17	43056973	43057213	BRCA1
chr17	43063263	43063443	BRCA1
chr17	43063792	43064032	BRCA1
chr17	43067531	43067771	BRCA1
chr17	43070843	43071323	BRCA1
chr17	43076411	43076691	BRCA1
chr17	43082309	43082669	BRCA1
chr17	43090868	43091108	BRCA1
chr17	43091347	43094947	BRCA1
chr17	43099707	43099947	BRCA1
chr17	43104051	43104331	BRCA1
chr17	43104792	43105032	BRCA1
chr17	43106374	43106614	BRCA1
chr17	43115662	43115842	BRCA1
chr17	43123996	43124116	BRCA1
chr17	51155577	51155857	NME1
chr17	51159910	51160150	NME1
chr17	51161096	51161336	NME1
chr17	51161665	51161905	NME1
chr17	58602315	58602675	TEX14
chr17	58604913	58605193	TEX14
chr17	58611070	58611430	TEX14
chr17	58613342	58613622	TEX14
chr17	58615168	58615408	TEX14
chr17	58616109	58616389	TEX14
chr17	58622749	58623109	TEX14
chr17	58630377	58630617	TEX14
chr17	58651793	58652073	TEX14
chr17	60600410	60600590	PPM1D
chr17	60600710	60600950	PPM1D
chr17	60623455	60623815	PPM1D
chr17	60633775	60634055	PPM1D
chr17	60647807	60648167	PPM1D
chr17	60656480	60656960	PPM1D
chr17	60662913	60663633	PPM1D
chr17	70672726	70675126	neutral_region
chr17	75778678	75778866	H3-3B
chr17	75778906	75779110	H3-3B
chr17	75779130	75779250	H3-3B
chr18	5749264	5751664	neutral_region
chr18	51046931	51047411	SMAD4
chr18	51048640	51048920	SMAD4
chr18	51065414	51065654	SMAD4
chr18	51066923	51067283	SMAD4
chr18	51076567	51076847	SMAD4
chr18	51078212	51078492	SMAD4
chr19	1206836	1207218	STK11
chr19	1218338	1218578	STK11
chr19	1219248	1219428	STK11
chr19	1220304	1220793	STK11
chr19	1221201	1221441	STK11
chr19	1221887	1222067	STK11
chr19	1222916	1223278	STK11
chr19	4090654	4090774	MAP2K2
chr19	4094385	4094565	MAP2K2
chr19	4095298	4095538	MAP2K2
chr19	4097191	4097431	MAP2K2
chr19	4099367	4099487	MAP2K2
chr19	4100941	4101061	MAP2K2
chr19	4101101	4101344	MAP2K2
chr19	4102294	4102534	MAP2K2
chr19	4110442	4110562	MAP2K2
chr19	4110602	4110722	MAP2K2
chr19	4117344	4117464	MAP2K2
chr19	4117584	4117704	MAP2K2
chr19	14093530	14093890	PRKACA
chr19	14097282	14097422	PRKACA
chr19	14097442	14097967	PRKACA
chr19	14100747	14100987	PRKACA
chr19	14102745	14102985	PRKACA
chr19	14106684	14106964	PRKACA
chr19	31831021	31833421	neutral_region
chr19	43543330	43543769	XRCC1
chr19	43544069	43544309	XRCC1
chr19	43545747	43546027	XRCC1
chr19	43551509	43551749	XRCC1
chr19	43551906	43552386	XRCC1
chr19	43553526	43553766	XRCC1
chr19	43554585	43554865	XRCC1
chr19	43560845	43561085	XRCC1
chr19	43574836	43575076	XRCC1
chr19	43575343	43575523	XRCC1
chr19	45409611	45409791	ERCC1
chr19	45413588	45413828	ERCC1
chr19	45413878	45414118	ERCC1
chr19	45414790	45415030	ERCC1
chr19	45416739	45416979	ERCC1
chr19	45419027	45419267	ERCC1
chr19	45420255	45420495	ERCC1
chr19	45421105	45421465	ERCC1
chr19	45423202	45423442	ERCC1
chr19	50398772	50399132	POLD1
chr19	50399307	50399547	POLD1
chr19	50401711	50402816	POLD1
chr19	50402956	50403316	POLD1
chr19	50403425	50403665	POLD1
chr19	50406112	50406582	POLD1
chr19	50406898	50407491	POLD1
chr19	50408723	50408963	POLD1
chr19	50409058	50409298	POLD1
chr19	50409452	50409572	POLD1
chr19	50409672	50409792	POLD1
chr19	50413353	50413593	POLD1
chr19	50413670	50413950	POLD1
chr19	50414722	50415022	POLD1
chr19	50415340	50415895	POLD1
chr19	50416322	50416786	POLD1
chr19	50416977	50417337	POLD1
chr19	50417773	50418013	POLD1
chr19	57231948	57232308	AURKC
chr19	57232473	57232753	AURKC
chr19	57233394	57233674	AURKC
chr19	57234791	57235510	AURKC
chr20	24153684	24156084	neutral_region
chr20	59864231	59864471	SYCP2
chr20	59865326	59865732	SYCP2
chr20	59865746	59865926	SYCP2
chr20	59866222	59866662	SYCP2
chr20	59867639	59867919	SYCP2
chr20	59868760	59869000	SYCP2
chr20	59901596	59901876	SYCP2
chr20	59907274	59907514	SYCP2
chr20	59911677	59911917	SYCP2
chr20	59912305	59912485	SYCP2
chr20	59915387	59915627	SYCP2
chr20	59916408	59916648	SYCP2
chr20	59919080	59919260	SYCP2
chr20	59919425	59919665	SYCP2
chr20	59920283	59920563	SYCP2
chr20	59921241	59921521	SYCP2
chr21	23665976	23668376	neutral_region
chr22	24719411	24719651	PIWIL3
chr22	24719681	24719961	PIWIL3
chr22	24723052	24723332	PIWIL3
chr22	24724822	24725102	PIWIL3
chr22	24725360	24725600	PIWIL3
chr22	24727881	24728469	PIWIL3
chr22	24749342	24749582	PIWIL3
chr22	24749616	24749896	PIWIL3
chr22	24751322	24751562	PIWIL3
chr22	24753935	24754295	PIWIL3
chr22	41699445	41699805	MEI1
chr22	41703252	41703532	MEI1
chr22	41705439	41705619	MEI1
chr22	41713918	41714158	MEI1
chr22	41715973	41716213	MEI1
chr22	41717992	41718352	MEI1
chr22	41723868	41724148	MEI1
chr22	41729602	41729842	MEI1
chr22	41730459	41730699	MEI1
chr22	41732174	41732676	MEI1
chr22	41743017	41743257	MEI1
chr22	41744898	41745138	MEI1
chr22	41745815	41746095	MEI1
chr22	41748042	41748282	MEI1
chr22	41752501	41752741	MEI1
chr22	41753877	41754117	MEI1
chr22	41758269	41758629	MEI1
chr22	41763107	41763387	MEI1
chr22	41770583	41771063	MEI1
chr22	41776004	41776364	MEI1
chr22	41778640	41778880	MEI1
chr22	41781219	41781459	MEI1
chr22	41781585	41781945	MEI1
chr22	41784259	41784499	MEI1
chr22	41784515	41784875	MEI1
chr22	41793749	41793989	MEI1
chr22	41794304	41794544	MEI1
chr22	41795416	41795616	MEI1
chr22	41795671	41795911	MEI1
chr22	41799185	41799365	MEI1
chr22	48262370	48264770	neutral_region
chrX	67545054	67545294	AR
chrX	67545354	67546494	AR
chrX	67546614	67546854	AR
chrX	67643191	67643471	AR
chrX	67685948	67686188	AR
chrX	67711305	67711785	AR
chrX	67717410	67717690	AR
chrX	67721758	67722038	AR
chrX	67722765	67723045	AR
chrX	67723622	67723902	AR
chrX	70670305	70670585	TEX11
chrX	70678726	70678966	TEX11
chrX	70682609	70682889	TEX11
chrX	70722537	70722777	TEX11
chrX	70725182	70725422	TEX11
chrX	70740628	70740868	TEX11
chrX	70744102	70744282	TEX11
chrX	70806627	70806867	TEX11
chrX	70833433	70833673	TEX11
chrX	70852973	70853213	TEX11
chrX	126551134	126551254	DCAF12L1
chrX	126551314	126551734	DCAF12L1
chrX	126552154	126552274	DCAF12L1
chrX	126552394	126552514	DCAF12L1
chrX	133025411	133028291	USP26
chrY	12815994	12816114	USP9Y
chrY	12816174	12816414	USP9Y
chrY	12818335	12818515	USP9Y
chrY	12818635	12818755	USP9Y
chrY	12833594	12833774	USP9Y
chrY	12833834	12833954	USP9Y
chrY	12837841	12837981	USP9Y
chrY	12838001	12838121	USP9Y
chrY	12839759	12839939	USP9Y
chrY	12839999	12840239	USP9Y
chrY	12840299	12840419	USP9Y
chrY	12840539	12840719	USP9Y
chrY	12842172	12842532	USP9Y
chrY	12842988	12843128	USP9Y
chrY	12843148	12843268	USP9Y
chrY	12846245	12846605	USP9Y
chrY	12846863	12846983	USP9Y
chrY	12847163	12847403	USP9Y
chrY	12856278	12856418	USP9Y
chrY	12856438	12856558	USP9Y
chrY	12856559	12856679	USP9Y
chrY	12856859	12856979	USP9Y
chrY	12913645	12913925	DDX3Y
chrY	12914486	12914726	DDX3Y
chrY	12914813	12915147	DDX3Y
chrY	12915207	12915327	DDX3Y
chrY	12915562	12915682	DDX3Y
chrY	12915722	12915935	DDX3Y
chrY	12915975	12916095	DDX3Y
chrY	12916171	12916291	DDX3Y
chrY	12916351	12916695	DDX3Y
