## Supplementary Table 11 - Interaction vs additive models for "Sperm from infertile, oligozoospermic men have elevated mutation rates"

Figure	Description	Additive Model	Additve Model AIC	Interaction Model	Interaction Model AIC	ANOVA p-value
Figure 2A	Longitudinal mutation frequencies	n_var ~ age + donor_id + offset(log(depth))	381.39	n_var ~ age * donor_id + offset(log(depth))	225.49	2.64E-33
Figure 3A	Sperm mutation frequencies	n_var ~ age + fertility_status + avgMotil + offset(log(depth))	285.77	n_var ~ age * fertility_status + avgMotil + offset(log(depth))	286.33	0.2300501
Figure 4A	Gain-of-Function/Pathogenic sperm mutations	value ~ age + fertility_status + avgMotil	149.41	value ~ age * fertility_status	150.3	0.2908
Figure 4B	Non Gain-of-Function/Pathogenic sperm mutations	value ~ age + fertility_status + avgMotil	155.62	value ~ age * fertility_status	156.01	0.2037
Figure 5A	Blood mutation frequencies	n_var ~ age + fertility_status + avgMotil + offset(log(depth))	376.08	n_var ~ age * fertility_status + avgMotil + offset(log(depth))	377.98	0.7517971
Supplementary Figure 6A	Sperm mutation frequencies with matched donros	n_var ~ age + fertility_status + avgMotil + offset(log(depth))	240.99	n_var ~ age * fertility_status + avgMotil + offset(log(depth))	242.29	0.4023613
Supplementary Figure 6B	Sperm mutation frequencies without C>T (non-CpG)	n_var ~ age + fertility_status + avgMotil + offset(log(depth))	237.17	n_var ~ age * fertility_status + avgMotil + offset(log(depth))	236.98	0.1388271
Supplementary Figure 7 (C>A)	Sperm mutation spectra C>A	fraction ~ age + fertility_status + avgMotil	213.39	fraction ~ age * fertility_status + avgMotil	212.74	0.104
Supplementary Figure 7 (C>G)	Sperm mutation spectra C>G	fraction ~ age + fertility_status + avgMotil	147.77	fraction ~ age * fertility_status + avgMotil	149.75	0.8972
Supplementary Figure 7 (C>T)	Sperm mutation spectra C>T	fraction ~ age + fertility_status + avgMotil	311.96	fraction ~ age * fertility_status + avgMotil	313.7	0.6098
Supplementary Figure 7 (CpG>TpG)	Sperm mutation spectra CpG>TpG	fraction ~ age + fertility_status + avgMotil	168.16	fraction ~ age * fertility_status + avgMotil	170.16	0.9564
Supplementary Figure 7 (T>A)	Sperm mutation spectra T>A	fraction ~ age + fertility_status + avgMotil	135.41	fraction ~ age * fertility_status + avgMotil	135.66	0.1856
Supplementary Figure 7 (T>C)	Sperm mutation spectra T>C	fraction ~ age + fertility_status + avgMotil	196.48	fraction ~ age * fertility_status + avgMotil	198.19	0.5932
Supplementary Figure 7 (T>G)	Sperm mutation spectra T>G	fraction ~ age + fertility_status + avgMotil	118.58	fraction ~ age * fertility_status + avgMotil	119.83	0.3865
Supplementary Figure 8	Patho non-PAE analysis	value ~ age + fertility_status + avgMotil	87.659	value ~ age * fertility_status + avgMotil	89.464	0.6588
Supplementary Figure 9	Blood CpG>TpG spectra comparison	fraction ~ age + fertility_status + avgMotil	551.33	fraction ~ age * fertility_status + avgMotil	550.18	0.0762
